# Severus: accurate detection and characterization of somatic structural variation in tumor genomes using long reads

**DOI:** 10.1101/2024.03.22.24304756

**Authors:** Ayse Keskus, Asher Bryant, Tanveer Ahmad, Byunggil Yoo, Sergey Aganezov, Anton Goretsky, Ataberk Donmez, Lisa A. Lansdon, Isabel Rodriguez, Jimin Park, Yuelin Liu, Xiwen Cui, Joshua Gardner, Brandy McNulty, Samuel Sacco, Jyoti Shetty, Yongmei Zhao, Bao Tran, Giuseppe Narzisi, Adrienne Helland, Daniel E. Cook, Pi-Chuan Chang, Alexey Kolesnikov, Andrew Carroll, Erin K. Molloy, Irina Pushel, Erin Guest, Tomi Pastinen, Kishwar Shafin, Karen H. Miga, Salem Malikic, Chi-Ping Day, Nicolas Robine, Cenk Sahinalp, Michael Dean, Midhat S. Farooqi, Benedict Paten, Mikhail Kolmogorov

**Affiliations:** Center for Cancer Research, National Cancer Institute, NIH, Bethesda, MD, USA; Children’s Mercy Hospital, University of Missouri-Kansas City School of Medicine, Kansas City, MO, USA; Oxford Nanopore Technologies, NY, USA; Department of Computer Science, University of Maryland, College Park, MD, USA; Division of Cancer Epidemiology and Genetics, National Cancer Institute, NIH, Rockville, MD, USA; UC Santa Cruz Genomics Institute, Santa Cruz, CA, USA; Sequencing Facility, Cancer Research Technology Program, Frederick National Laboratory for Cancer Research, Frederick, MD, USA; Sequencing Facility Bioinformatics Group, Biomedical Informatics and Data Science Directorate, Frederick National Laboratory for Cancer Research, Frederick, MD, USA; New York Genome Center, NY, USA; Google Inc, Mountain View, CA, USA

## Abstract

Most current studies rely on short-read sequencing to detect somatic structural variation (SV) in cancer genomes. Long-read sequencing offers the advantage of better mappability and long-range phasing, which results in substantial improvements in germline SV detection. However, current long-read SV detection methods do not generalize well to the analysis of somatic SVs in tumor genomes with complex rearrangements, heterogeneity, and aneuploidy. Here, we present Severus: a method for the accurate detection of different types of somatic SVs using a phased breakpoint graph approach. To benchmark various short- and long-read SV detection methods, we sequenced five tumor/normal cell line pairs with Illumina, Nanopore, and PacBio sequencing platforms; on this benchmark Severus showed the highest F1 scores (harmonic mean of the precision and recall) as compared to long-read and short-read methods. We then applied Severus to three clinical cases of pediatric cancer, demonstrating concordance with known genetic findings as well as revealing clinically relevant cryptic rearrangements missed by standard genomic panels.
