## Supplementary Tables for "Severus: accurate detection and characterization of somatic structural variation in tumor genomes using long reads"

### Sheet: ST1. HG002 and CHM113
Supplementary Table 1. Detailed statistics for the HG002 and CHM1/CHM13 benchmarks
Sample	Tech	Caller	TP	FN	FP	Precision	Recall	F1	Comparison tool
HG002	PacBio	Severus	9568	302	216	0.977923	0.969402	0.973644	Minda
HG002	PacBio	Sniffles2	9603	277	305	0.969217	0.971964	0.970588	Minda
HG002	PacBio	cuteSV	9530	465	530	0.947316	0.953477	0.950386	Minda
Sample	Tech	Caller	TP	FN	FP	Precision	Recall	F1	Comparison tool
HG002	PacBio	Severus	9468	389	253	0.973974	0.960536	0.967208	Truvari
HG002	PacBio	Sniffles2	9477	380	319	0.967436	0.961449	0.964433	Truvari
HG002	PacBio	cuteSV	9252	605	658	0.933602	0.938622	0.936106	Truvari
Sample	Tech	Caller	TP	FN	FP	Precision	Recall	F1	Comparison tool
CHM1/CHM13	PacBio	Severus	2878	440	162	0.946711	0.86739	0.905316	Minda
CHM1/CHM13	PacBio	SAVANA	2750	657	6190	0.307606	0.807162	0.445452	Minda
CHM1/CHM13	PacBio	nanomonsv	2138	1220	188	0.919175	0.636689	0.752287	Minda
CHM1/CHM13	PacBio	Sniffles2	2691	625	139	0.950883	0.81152	0.875692	Minda
CHM1/CHM13	Illumina	SvABA	424	2896	191	0.689431	0.127711	0.215502	Minda
CHM1/CHM13	Illumina	GRIPSS	20	3295	101	0.165289	0.006033	0.011641	Minda
CHM1/CHM13	Illumina	manta	944	2404	346	0.731783	0.281959	0.407072	Minda
Sample	Tech	Caller	TP	FN	FP	Precision	Recall	F1	Comparison tool
CHM1/CHM13	PacBio	Severus	2846	449	149	0.95025	0.863733	0.904928	Truvari
CHM1/CHM13	PacBio	SAVANA	2544	751	6185	0.291442	0.772079	0.423154	Truvari
CHM1/CHM13	PacBio	nanomonsv	642	2653	103	0.861745	0.194841	0.317822	Truvari
CHM1/CHM13	PacBio	Sniffles2	2610	685	178	0.936155	0.792109	0.858129	Truvari
CHM1/CHM13	Illumina	SvABA	NA	NA	NA	NA	NA	NA	Truvari
CHM1/CHM13	Illumina	GRIPSS	53	3242	631	0.0774854	0.016085	0.0266399	Truvari
CHM1/CHM13	Illumina	manta	887	2408	133	0.869608	0.269196	0.411124	Truvari

### Sheet: ST2. Sequencing stats and data 
Supplementary Table 2: Sequencing information and accession codes
Datasets sequenced in this study (PRJNA1086849)
	Sample	Tissue/Cancer	Technology	Read length (Gb)	Coverage depth*	Reads N50 (kb)	SRA accession		* assuming normal kariotype
	COLO829	Melanoma	ONT R9	361	112	40	SRR28305188
	COLO829		Illumina	83	25	-	SRR28305187
	COLO829BL	Blood	ONT R9	419	130	38	SRR28305176
	COLO829BL		Illumina	220	68	-	SRR28305165
	HCC1954	Breast Ductal Carcinoma	ONT R10	253	79	28	SRR28305164
	HCC1954		HiFi	195	60	17	SRR28305163
	HCC1954		Illumina	232	72	-	SRR28305162
	HCC1954BL	Blood	ONT R10	104	32	28	SRR28305161
	HCC1954BL		HiFi	193	60	17	SRR28305160
	HCC1954BL		Illumina	135	42	-	SRR28305159
	HCC1937	Breast Invasive Ductal Carcinoma	ONT R10	355	110	37	SRR28305186
	HCC1937		HiFi	184	57	15	SRR28305185
	HCC1937		Illumina	412	128	-	SRR28305184
	HCC1937BL	Blood	ONT R10	79	24	41	SRR28305183
	HCC1937BL		HiFi	172	53	16	SRR28305182
	HCC1937BL		Illumina	121	37	-	SRR28305181
	H1437	Lung (NSCLC)	ONT R10	242	75	38	SRR28305180
	H1437		HiFi	198	61	17	SRR28305179
	H1437		Illumina	327	102	-	SRR28305178
	BL1437	Blood	ONT R10	151	47	42	SRR28305177
	BL1437		HiFi	218	68	18	SRR28305175
	BL1437		Illumina	113	35	-	SRR28305174
	H2009	Lung (NSCLC)	ONT R10	329	102	27	SRR28305173
	H2009		HiFi	201	62	16	SRR28305172
	H2009		Illumina	373	116	-	SRR28305171
	BL2009	Blood	ONT R10	92	28	37	SRR28305170
	BL2009		HiFi	209	65	16	SRR28305169
	BL2009		Illumina	95	29	-	SRR28305168
	HCC1395	Breast Invasive Ductal Carcinoma	ONT R10	246	76	10	SRR28305167
	HCC1395BL	Blood	ONT R10	90	28	11	SRR28305166
Publicly available data references
	Sample		Technology	Accession
	COLO829		HiFi	https://www.pacb.com/connect/datasets/
	COLO829BL		HiFi	https://www.pacb.com/connect/datasets/
	HCC1395		HiFi	https://www.pacb.com/connect/datasets/
	HCC1395BL		HiFi	https://www.pacb.com/connect/datasets/
	HCC1395		Illumina	SRP162370
	HCC1395BL		Illumina	SRP162370
	HG002		ONT R10	https://anvil.terra.bio/#workspaces/anvil-datastorage/ANVIL_NIA_CARD_Coriell_Cell_Lines_Open
	HG002		Illumina	PRJNA200694
	CHM1		HiFi	PRJNA726974
	CHM1		Illumina	PRJNA176729
	CHM13		HiFi	PRJNA530776
	CHM13		Illumina	PRJNA269593

### Sheet: ST3. COLO829 benchmarking
Supplementary Table 3: Detailed statistics for COLO829 benchmarking results
Sample	Technology	Caller	TP	FN	FP	Precision	Recall	F1	VAF filter	Comparison tool	Truthset
COLO829	PacBio	Severus	59	10	20	0.746835	0.855072	0.797297	0.1	Minda	Valle-Inclan et al
COLO829	PacBio	SAVANA	56	14	78	0.41791	0.8	0.54902	0.1	Minda	Valle-Inclan et al
COLO829	PacBio	nanomonsv	51	17	15	0.772727	0.75	0.761194	0.1	Minda	Valle-Inclan et al
COLO829	PacBio	Sniffles2	49	20	249	0.16443	0.710145	0.26703	0.1	Minda	Valle-Inclan et al
COLO829	ONT	Severus	54	14	24	0.692308	0.794118	0.739726	0.1	Minda	Valle-Inclan et al
COLO829	ONT	SAVANA	51	18	14	0.784615	0.73913	0.761194	0.1	Minda	Valle-Inclan et al
COLO829	ONT	nanomonsv	45	25	11	0.803571	0.642857	0.714286	0.1	Minda	Valle-Inclan et al
COLO829	ONT	Sniffles2	36	32	262	0.120805	0.529412	0.196721	0.1	Minda	Valle-Inclan et al
COLO829	Illumina	SvABA	48	20	10	0.827586	0.705882	0.761905	0.1	Minda	Valle-Inclan et al
COLO829	Illumina	GRIPSS	55	13	0	1	0.808824	0.894309	0.1	Minda	Valle-Inclan et al
COLO829	Illumina	manta	46	22	7	0.867925	0.676471	0.760331	0.1	Minda	Valle-Inclan et al
Sample	Technology	Caller	TP	FN	FP	Precision	Recall	F1	VAF filter	Comparison tool	Truthset
COLO829	PacBio	Severus	61	8	49	0.554545	0.884058	0.681564	No	Minda	Valle-Inclan et al
COLO829	PacBio	SAVANA	59	11	92	0.390728	0.842857	0.533937	No	Minda	Valle-Inclan et al
COLO829	PacBio	nanomonsv	55	13	52	0.514019	0.808824	0.628571	No	Minda	Valle-Inclan et al
COLO829	PacBio	Sniffles2	49	20	249	0.16443	0.710145	0.26703	No	Minda	Valle-Inclan et al
COLO829	ONT	Severus	54	14	71	0.432	0.794118	0.559585	No	Minda	Valle-Inclan et al
COLO829	ONT	SAVANA	53	17	19	0.736111	0.757143	0.746479	No	Minda	Valle-Inclan et al
COLO829	ONT	nanomonsv	49	21	41	0.544444	0.7	0.6125	No	Minda	Valle-Inclan et al
COLO829	ONT	Sniffles2	36	32	262	0.120805	0.529412	0.196721	No	Minda	Valle-Inclan et al
COLO829	Illumina	SvABA	48	20	25	0.657534	0.705882	0.680851	No	Minda	Valle-Inclan et al
COLO829	Illumina	GRIPSS	57	11	17	0.77027	0.838235	0.802817	No	Minda	Valle-Inclan et al
COLO829	Illumina	manta	53	15	669	0.073407	0.779412	0.134177	No	Minda	Valle-Inclan et al
Sample	Technology	Caller	TP	FN	FP	Precision	Recall	F1	VAF filter	Comparison tool	Truthset
COLO829	PacBio	Severus	41	67	45	0.476744	0.37963	0.42268	No	Truvari	Valle-Inclan et al
COLO829	PacBio	SAVANA	48	60	44	0.521739	0.444444	0.48	No	Truvari	Valle-Inclan et al
COLO829	PacBio	nanomonsv	34	74	28	0.548387	0.314815	0.4	No	Truvari	Valle-Inclan et al
COLO829	PacBio	Sniffles2	42	66	163	0.204878	0.388889	0.268371	No	Truvari	Valle-Inclan et al
COLO829	ONT	Severus	47	61	70	0.401709	0.435185	0.417778	No	Truvari	Valle-Inclan et al
COLO829	ONT	SAVANA	47	61	14	0.770492	0.435185	0.556213	No	Truvari	Valle-Inclan et al
COLO829	ONT	nanomonsv	27	81	22	0.55102	0.25	0.343949	No	Truvari	Valle-Inclan et al
COLO829	ONT	Sniffles2	33	75	250	0.116608	0.305556	0.168798	No	Truvari	Valle-Inclan et al
COLO829	Illumina	SvABA	NA	NA	NA	NA	NA	NA	No	Truvari	Valle-Inclan et al
COLO829	Illumina	GRIPSS	1	107	21	0.0454545	0.00925926	0.0153846	No	Truvari	Valle-Inclan et al
COLO829	Illumina	manta	35	73	39	0.472973	0.324074	0.384615	No	Truvari	Valle-Inclan et al

### Sheet: ST4. Ensemble consistency
Supplementary Table 4: Comparison between COLO829 truth set and the ensemble approach
Sample	Technology	Caller	TP	FN	FP	Precision	Recall	F1	Truthset
COLO829	PacBio	Severus	61	8	49	0.554545	0.884058	0.681564	Valle-Inclan etal
COLO829	PacBio	SAVANA	59	11	92	0.390728	0.842857	0.533937	Valle-Inclan etal
COLO829	PacBio	PB_nanomonsv	55	13	52	0.514019	0.808824	0.628571	Valle-Inclan etal
COLO829	PacBio	PB_Sniffles2	49	20	249	0.16443	0.710145	0.26703	Valle-Inclan etal
COLO829	ONT	Severus	54	14	71	0.432	0.794118	0.559585	Valle-Inclan etal
COLO829	ONT	SAVANA	53	17	19	0.736111	0.757143	0.746479	Valle-Inclan etal
COLO829	ONT	nanomonsv	49	21	41	0.544444	0.7	0.6125	Valle-Inclan etal
COLO829	ONT	Sniffles2	36	32	262	0.120805	0.529412	0.196721	Valle-Inclan etal
COLO829	Illumina	SvABA	48	20	10	0.827586	0.705882	0.761905	Valle-Inclan etal
COLO829	Illumina	GRIPSS	55	13	0	1	0.808824	0.894309	Valle-Inclan etal
COLO829	Illumina	manta	46	22	7	0.867925	0.676471	0.760331	Valle-Inclan etal
Sample	Technology	Caller	TP	FN	FP	Precision	Recall	F1	Truthset
COLO829	PacBio	Severus	66	2	44	0.6	0.970588	0.741573	Minda Ensemble call
COLO829	PacBio	SAVANA	58	10	93	0.384106	0.852941	0.52968	Minda Ensemble call
COLO829	PacBio	nanomonsv	60	8	47	0.560748	0.882353	0.685714	Minda Ensemble call
COLO829	PacBio	Sniffles2	50	18	248	0.167785	0.735294	0.273224	Minda Ensemble call
COLO829	ONT	Severus	59	9	66	0.472	0.867647	0.611399	Minda Ensemble call
COLO829	ONT	SAVANA	52	16	20	0.722222	0.764706	0.742857	Minda Ensemble call
COLO829	ONT	nanomonsv	51	17	39	0.566667	0.75	0.64557	Minda Ensemble call
COLO829	ONT	Sniffles2	39	29	259	0.130872	0.573529	0.213115	Minda Ensemble call
COLO829	Illumina	ILL_SvABA	45	18	13	0.775862	0.714286	0.743802	Minda Ensemble call
COLO829	Illumina	ILL_GRIPSS	51	12	4	0.927273	0.809524	0.864407	Minda Ensemble call
COLO829	Illumina	ILL_manta	43	20	10	0.811321	0.68254	0.741379	Minda Ensemble call

### Sheet: ST5. Ensemble parameters
Supplementary Table 5: Sensitivity of the ensemble call set to the Minda parameters
Technology support = 1, tools support = 2										Technology support = 2, tools support = 2
Sample	Technology	Caller	TP	FN	FP	Precision	Recall	F1		Sample	Technology	Caller	TP	FN	FP	Precision	Recall	F1
HCC1395	PacBio	PB_Severusv0.1.2	1370	463	75	0.948097	0.747409	0.835876		HCC1395	PacBio	PB_Severusv0.1.2	1272	258	173	0.880277	0.831373	0.855126
	PacBio	PB_SAVANAv1.0.3	984	849	63	0.939828	0.536825	0.683333			PacBio	PB_SAVANAv1.0.3	950	580	97	0.907354	0.620915	0.737291
	PacBio	PB_nanomonsv-0.7.0	1176	657	74	0.9408	0.641571	0.762893			PacBio	PB_nanomonsv-0.7.0	1088	442	162	0.8704	0.711111	0.782734
	PacBio	PB_Sniffles2_2.0.7	962	871	308	0.75748	0.524823	0.620045			PacBio	PB_Sniffles2_2.0.7	918	612	352	0.722835	0.6	0.655714
	ONT	ONT_Severusv0.1.2	1285	548	84	0.938641	0.701037	0.802623			ONT	ONT_Severusv0.1.2	1238	292	131	0.90431	0.80915	0.854088
	ONT	ONT_SAVANAv1.0.3	983	850	147	0.869912	0.536279	0.663517			ONT	ONT_SAVANAv1.0.3	961	569	169	0.850442	0.628105	0.722556
	ONT	ONT_nanomonsv-0.7.0	1099	734	133	0.892045	0.599564	0.717129			ONT	ONT_nanomonsv-0.7.0	1060	470	172	0.86039	0.69281	0.76756
	ONT	ONT_Sniffles2_2.0.7	973	860	403	0.707122	0.530824	0.606419			ONT	ONT_Sniffles2_2.0.7	952	578	424	0.69186	0.622222	0.655196
	Illumina	ILL_svaba(v1.2.0)	946	887	84	0.918447	0.516094	0.660845			Illumina	ILL_svaba(v1.2.0)	856	674	174	0.831068	0.559477	0.66875
	Illumina	ILL_GRIPSS	922	911	54	0.944672	0.503001	0.656461			Illumina	ILL_GRIPSS	825	705	151	0.845287	0.539216	0.65842
	Illumina	ILL_manta	1028	805	104	0.908127	0.560829	0.693423			Illumina	ILL_manta	902	628	230	0.79682	0.589542	0.677686
Technology support = 1, tools support = 3										Technology support = 2, tools support = 3
Sample	Technology	Caller	TP	FN	FP	Precision	Recall	F1		Sample	Technology	Caller	TP	FN	FP	Precision	Recall	F1
HCC1395	PacBio	PB_Severusv0.1.2	1248	220	197	0.863668	0.850136	0.856849		HCC1395	PacBio	PB_Severusv0.1.2	1227	148	218	0.849135	0.892364	0.870213
	PacBio	PB_SAVANAv1.0.3	956	512	91	0.913085	0.651226	0.760239			PacBio	PB_SAVANAv1.0.3	937	438	110	0.894938	0.681455	0.773741
	PacBio	PB_nanomonsv-0.7.0	1072	396	178	0.8576	0.730245	0.788815			PacBio	PB_nanomonsv-0.7.0	1052	323	198	0.8416	0.765091	0.801524
	PacBio	PB_Sniffles2_2.0.7	875	593	395	0.688976	0.596049	0.639153			PacBio	PB_Sniffles2_2.0.7	867	508	403	0.682677	0.630545	0.655577
	ONT	ONT_Severusv0.1.2	1202	266	167	0.878013	0.818801	0.847374			ONT	ONT_Severusv0.1.2	1181	194	188	0.862673	0.858909	0.860787
	ONT	ONT_SAVANAv1.0.3	960	508	170	0.849558	0.653951	0.73903			ONT	ONT_SAVANAv1.0.3	945	430	185	0.836283	0.687273	0.754491
	ONT	ONT_nanomonsv-0.7.0	1049	419	183	0.851461	0.714578	0.777037			ONT	ONT_nanomonsv-0.7.0	1029	346	203	0.835227	0.748364	0.789413
	ONT	ONT_Sniffles2_2.0.7	916	552	460	0.665698	0.623978	0.644163			ONT	ONT_Sniffles2_2.0.7	907	468	469	0.659157	0.659636	0.659397
	Illumina	ILL_svaba(v1.2.0)	899	569	131	0.872816	0.612398	0.719776			Illumina	ILL_svaba(v1.2.0)	848	527	182	0.823301	0.616727	0.705198
	Illumina	ILL_GRIPSS	873	595	103	0.894467	0.594687	0.714403			Illumina	ILL_GRIPSS	822	553	154	0.842213	0.597818	0.699277
	Illumina	ILL_manta	948	520	184	0.837456	0.645777	0.729231			Illumina	ILL_manta	897	478	235	0.792403	0.652364	0.715596
Technology support = 1, tools support = 4										Technology support = 2, tools support = 4
Sample	Technology	Caller	TP	FN	FP	Precision	Recall	F1		Sample	Technology	Caller	TP	FN	FP	Precision	Recall	F1
HCC1395	PacBio	PB_Severusv0.1.2	1189	107	256	0.822837	0.917438	0.867567		HCC1395	PacBio	PB_Severusv0.1.2	1184	105	261	0.819377	0.918542	0.86613
	PacBio	PB_SAVANAv1.0.3	918	378	129	0.876791	0.708333	0.783611			PacBio	PB_SAVANAv1.0.3	913	376	134	0.872015	0.708301	0.781678
	PacBio	PB_nanomonsv-0.7.0	1030	266	220	0.824	0.794753	0.809112			PacBio	PB_nanomonsv-0.7.0	1025	264	225	0.82	0.79519	0.807404
	PacBio	PB_Sniffles2_2.0.7	845	451	425	0.665354	0.652006	0.658613			PacBio	PB_Sniffles2_2.0.7	840	449	430	0.661417	0.651668	0.656506
	ONT	ONT_Severusv0.1.2	1141	155	228	0.833455	0.880401	0.856285			ONT	ONT_Severusv0.1.2	1139	150	230	0.831994	0.883631	0.857035
	ONT	ONT_SAVANAv1.0.3	929	367	201	0.822124	0.716821	0.76587			ONT	ONT_SAVANAv1.0.3	927	362	203	0.820354	0.719162	0.766432
	ONT	ONT_nanomonsv-0.7.0	1014	282	218	0.823052	0.782407	0.802215			ONT	ONT_nanomonsv-0.7.0	1012	277	220	0.821429	0.785105	0.802856
	ONT	ONT_Sniffles2_2.0.7	888	408	488	0.645349	0.685185	0.664671			ONT	ONT_Sniffles2_2.0.7	886	403	490	0.643895	0.687355	0.664916
	Illumina	ILL_svaba(v1.2.0)	838	458	192	0.813592	0.646605	0.72055			Illumina	ILL_svaba(v1.2.0)	838	451	192	0.813592	0.650116	0.722725
	Illumina	ILL_GRIPSS	806	490	170	0.82582	0.621914	0.709507			Illumina	ILL_GRIPSS	806	483	170	0.82582	0.625291	0.7117
	Illumina	ILL_manta	884	412	248	0.780919	0.682099	0.728171			Illumina	ILL_manta	884	405	248	0.780919	0.685803	0.730277
Technology support = 1, tools support = 5										Technology support = 2, tools support = 5
Sample	Technology	Caller	TP	FN	FP	Precision	Recall	F1		Sample	Technology	Caller	TP	FN	FP	Precision	Recall	F1
HCC1395	PacBio	PB_Severusv0.1.2	1064	70	381	0.736332	0.938272	0.825126		HCC1395	PacBio	PB_Severusv0.1.2	1064	70	381	0.736332	0.938272	0.825126
	PacBio	PB_SAVANAv1.0.3	889	245	158	0.849093	0.783951	0.815222			PacBio	PB_SAVANAv1.0.3	889	245	158	0.849093	0.783951	0.815222
	PacBio	PB_nanomonsv-0.7.0	970	164	280	0.776	0.855379	0.813758			PacBio	PB_nanomonsv-0.7.0	970	164	280	0.776	0.855379	0.813758
	PacBio	PB_Sniffles2_2.0.7	788	346	482	0.620472	0.694885	0.655574			PacBio	PB_Sniffles2_2.0.7	788	346	482	0.620472	0.694885	0.655574
	ONT	ONT_Severusv0.1.2	1040	94	329	0.759679	0.917108	0.831003			ONT	ONT_Severusv0.1.2	1040	94	329	0.759679	0.917108	0.831003
	ONT	ONT_SAVANAv1.0.3	898	236	232	0.79469	0.791887	0.793286			ONT	ONT_SAVANAv1.0.3	898	236	232	0.79469	0.791887	0.793286
	ONT	ONT_nanomonsv-0.7.0	955	179	277	0.775162	0.842152	0.80727			ONT	ONT_nanomonsv-0.7.0	955	179	277	0.775162	0.842152	0.80727
	ONT	ONT_Sniffles2_2.0.7	834	300	542	0.606105	0.73545	0.664542			ONT	ONT_Sniffles2_2.0.7	834	300	542	0.606105	0.73545	0.664542
	Illumina	ILL_svaba(v1.2.0)	793	341	237	0.769903	0.699295	0.732902			Illumina	ILL_svaba(v1.2.0)	793	341	237	0.769903	0.699295	0.732902
	Illumina	ILL_GRIPSS	765	369	211	0.783811	0.674603	0.725118			Illumina	ILL_GRIPSS	765	369	211	0.783811	0.674603	0.725118
	Illumina	ILL_manta	838	296	294	0.740283	0.738977	0.739629			Illumina	ILL_manta	838	296	294	0.740283	0.738977	0.739629
Technology support = 1, tools support = 6										Technology support = 2, tools support = 6
Sample	Technology	Caller	TP	FN	FP	Precision	Recall	F1		Sample	Technology	Caller	TP	FN	FP	Precision	Recall	F1
HCC1395	PacBio	PB_Severusv0.1.2	967	47	478	0.669204	0.953649	0.786499		HCC1395	PacBio	PB_Severusv0.1.2	967	47	478	0.669204	0.953649	0.786499
	PacBio	PB_SAVANAv1.0.3	842	172	205	0.804202	0.830375	0.817079			PacBio	PB_SAVANAv1.0.3	842	172	205	0.804202	0.830375	0.817079
	PacBio	PB_nanomonsv-0.7.0	915	99	335	0.732	0.902367	0.808304			PacBio	PB_nanomonsv-0.7.0	915	99	335	0.732	0.902367	0.808304
	PacBio	PB_Sniffles2_2.0.7	740	274	530	0.582677	0.729783	0.647986			PacBio	PB_Sniffles2_2.0.7	740	274	530	0.582677	0.729783	0.647986
	ONT	ONT_Severusv0.1.2	966	48	403	0.705625	0.952663	0.810743			ONT	ONT_Severusv0.1.2	966	48	403	0.705625	0.952663	0.810743
	ONT	ONT_SAVANAv1.0.3	859	155	271	0.760177	0.84714	0.801306			ONT	ONT_SAVANAv1.0.3	859	155	271	0.760177	0.84714	0.801306
	ONT	ONT_nanomonsv-0.7.0	917	97	315	0.744318	0.904339	0.816563			ONT	ONT_nanomonsv-0.7.0	917	97	315	0.744318	0.904339	0.816563
	ONT	ONT_Sniffles2_2.0.7	779	235	597	0.566134	0.768245	0.651883			ONT	ONT_Sniffles2_2.0.7	779	235	597	0.566134	0.768245	0.651883
	Illumina	ILL_svaba(v1.2.0)	749	265	281	0.727184	0.738659	0.732877			Illumina	ILL_svaba(v1.2.0)	749	265	281	0.727184	0.738659	0.732877
	Illumina	ILL_GRIPSS	714	300	262	0.731557	0.704142	0.717588			Illumina	ILL_GRIPSS	714	300	262	0.731557	0.704142	0.717588
	Illumina	ILL_manta	786	228	346	0.694346	0.775148	0.732526			Illumina	ILL_manta	786	228	346	0.694346	0.775148	0.732526

### Sheet: ST6. Cell line panel bench
Supplementary Table 6. Detailed statistics for the cell line panel ensemble benchmark
Sample	Technology	Caller	TP	FN	FP	Precision	Recall	F1
H1437	PacBio	PB_Severusv0.1.2	184	36	65	0.738956	0.836364	0.784648
	PacBio	PB_SAVANAv1.0.3	170	50	39	0.813397	0.772727	0.792541
	PacBio	PB_nanomonsv-0.7.0	161	59	42	0.793103	0.731818	0.761229
	PacBio	PB_Sniffles2_2.0.7	112	108	175	0.390244	0.509091	0.441815
	ONT	ONT_Severusv0.1.2	202	18	111	0.645367	0.918182	0.757974
	ONT	ONT_SAVANAv1.0.3	192	28	89	0.683274	0.872727	0.766467
	ONT	ONT_nanomonsv-0.7.0	172	48	92	0.651515	0.781818	0.710744
	ONT	ONT_Sniffles2_2.0.7	128	92	425	0.231465	0.581818	0.331177
	Illumina	ILL_svaba(v1.2.0)	181	39	1269	0.124828	0.822727	0.216766
	Illumina	ILL_GRIPSS	173	47	224	0.435768	0.786364	0.560778
	Illumina	ILL_manta	186	34	238	0.438679	0.845455	0.57764
Sample	Technology	Caller	TP	FN	FP	Precision	Recall	F1
H2009	PacBio	PB_Severusv0.1.2	825	99	80	0.911602	0.892857	0.902132
	PacBio	PB_SAVANAv1.0.3	598	326	78	0.884615	0.647186	0.7475
	PacBio	PB_nanomonsv-0.7.0	790	134	83	0.904926	0.854978	0.879243
	PacBio	PB_Sniffles2_2.0.7	687	237	231	0.748366	0.743506	0.745928
	ONT	ONT_Severusv0.1.2	863	61	164	0.840312	0.933983	0.884675
	ONT	ONT_SAVANAv1.0.3	748	176	297	0.715789	0.809524	0.759777
	ONT	ONT_nanomonsv-0.7.0	809	115	167	0.828893	0.875541	0.851579
	ONT	ONT_Sniffles2_2.0.7	679	245	581	0.538889	0.734848	0.621795
	Illumina	ILL_svaba(v1.2.0)	278	646	2079	0.117947	0.300866	0.169461
	Illumina	ILL_GRIPSS	291	633	688	0.297242	0.314935	0.305833
	Illumina	ILL_manta	319	605	663	0.324847	0.345238	0.334732
Sample	Technology	Caller	TP	FN	FP	Precision	Recall	F1
HCC1395	PacBio	PB_Severusv0.1.2	1184	105	261	0.819377	0.918542	0.86613
	PacBio	PB_SAVANAv1.0.3	913	376	134	0.872015	0.708301	0.781678
	PacBio	PB_nanomonsv-0.7.0	1025	264	225	0.82	0.79519	0.807404
	PacBio	PB_Sniffles2_2.0.7	840	449	430	0.661417	0.651668	0.656506
	ONT	ONT_Severusv0.1.2	1139	150	230	0.831994	0.883631	0.857035
	ONT	ONT_SAVANAv1.0.3	927	362	203	0.820354	0.719162	0.766432
	ONT	ONT_nanomonsv-0.7.0	1012	277	220	0.821429	0.785105	0.802856
	ONT	ONT_Sniffles2_2.0.7	886	403	490	0.643895	0.687355	0.664916
	Illumina	ILL_svaba(v1.2.0)	838	451	192	0.813592	0.650116	0.722725
	Illumina	ILL_GRIPSS	806	483	170	0.82582	0.625291	0.7117
	Illumina	ILL_manta	884	405	248	0.780919	0.685803	0.730277
Sample	Technology	Caller	TP	FN	FP	Precision	Recall	F1
HCC1937	PacBio	PB_Severusv0.1.2	566	134	93	0.858877	0.808571	0.832965
	PacBio	PB_SAVANAv1.0.3	482	218	70	0.873188	0.688571	0.769968
	PacBio	PB_nanomonsv-0.7.0	502	198	54	0.902878	0.717143	0.799363
	PacBio	PB_Sniffles2_2.0.7	392	308	252	0.608696	0.56	0.583333
	ONT	ONT_Severusv0.1.2	626	74	220	0.739953	0.894286	0.809832
	ONT	ONT_SAVANAv1.0.3	549	151	355	0.607301	0.784286	0.684539
	ONT	ONT_nanomonsv-0.7.0	549	151	220	0.713914	0.784286	0.747447
	ONT	ONT_Sniffles2_2.0.7	408	292	667	0.379535	0.582857	0.459718
	Illumina	ILL_svaba(v1.2.0)	507	193	2625	0.161877	0.724286	0.264614
	Illumina	ILL_GRIPSS	525	175	675	0.4375	0.75	0.552632
	Illumina	ILL_manta	533	167	416	0.561644	0.761429	0.646452
Sample	Technology	Caller	TP	FN	FP	Precision	Recall	F1
HCC1954	PacBio	PB_Severusv0.1.2	903	200	81	0.917683	0.818676	0.865357
	PacBio	PB_SAVANAv1.0.3	878	225	73	0.923239	0.796011	0.854917
	PacBio	PB_nanomonsv-0.7.0	720	383	31	0.958722	0.652765	0.776699
	PacBio	PB_Sniffles2_2.0.7	239	864	220	0.520697	0.216682	0.306018
	ONT	ONT_Severusv0.1.2	981	122	159	0.860526	0.889393	0.874721
	ONT	ONT_SAVANAv1.0.3	983	120	232	0.809053	0.891206	0.848145
	ONT	ONT_nanomonsv-0.7.0	768	335	97	0.887861	0.696283	0.780488
	ONT	ONT_Sniffles2_2.0.7	274	829	536	0.338272	0.248413	0.286461
	Illumina	ILL_svaba(v1.2.0)	919	184	525	0.636427	0.833182	0.721633
	Illumina	ILL_GRIPSS	1004	99	292	0.774691	0.910245	0.837015
	Illumina	ILL_manta	1022	81	270	0.791022	0.926564	0.853445

### Sheet: ST7. Downsampled ONT vs PacBio
Supplementary Table 7. Analysis of Severus results on downsampled data from HCC1954 and H2009 samples.
	Downsampled N30 / T60 (against the full Minda ensemble)
	HCC1954								H2009
		TP	FN	FP	Precision	Recall	F1			TP	FN	FP	Precision	Recall	F1
	HIFI	898	205	103	0.897103	0.814143	0.853612		HIFI	820	104	121	0.871413	0.887446	0.879357
	ONT	971	133	164	0.855507	0.879529	0.867351		ONT	862	62	182	0.82567	0.9329	0.876016
	Downsampled N30 / T30
	HCC1954								H2009
		TP	FN	FP	Precision	Recall	F1			TP	FN	FP	Precision	Recall	F1
	HIFI	862	241	77	0.917998	0.781505	0.84427		HIFI	797	127	89	0.899549	0.862554	0.880663
	ONT	925	178	113	0.891137	0.838622	0.864082		ONT	845	79	103	0.89135	0.914502	0.902778
	Downsampled N30 / T60, 50% purity
	HCC1954								H2009
		TP	FN	FP	Precision	Recall	F1			TP	FN	FP	Precision	Recall	F1
	HIFI	800	303	62	0.928074	0.725295	0.814249		HIFI	783	141	67	0.921176	0.847403	0.882751
	ONT	865	238	77	0.918259	0.784225	0.845966		ONT	826	98	71	0.920847	0.893939	0.907194
	Downsampled N30 / T60, 60% purity
	HCC1954								H2009
		TP	FN	FP	Precision	Recall	F1			TP	FN	FP	Precision	Recall	F1
	HIFI	852	251	67	0.927095	0.772439	0.84273		HIFI	794	131	75	0.913694	0.858378	0.885173
	ONT	899	204	93	0.90625	0.81505	0.858234		ONT	839	85	95	0.898287	0.908009	0.903122
	Downsampled N30 / T60, 70% purity
	HCC1954								H2009
		TP	FN	FP	Precision	Recall	F1			TP	FN	FP	Precision	Recall	F1
	HIFI	876	227	74	0.922105	0.794198	0.853385		HIFI	803	122	90	0.899216	0.868108	0.883388
	ONT	926	178	116	0.888676	0.838768	0.863001		ONT	852	72	120	0.876543	0.922078	0.898734
	Downsampled N30 / T60, 80% purity
	HCC1954								H2009
		TP	FN	FP	Precision	Recall	F1			TP	FN	FP	Precision	Recall	F1
	HIFI	888	215	80	0.917355	0.805077	0.857557		HIFI	810	115	94	0.896018	0.875676	0.88573
	ONT	948	156	126	0.882682	0.858696	0.870523		ONT	852	72	140	0.858871	0.922078	0.889353
	Downsampled N30 / T60, 90% purity
	HCC1954								H2009
		TP	FN	FP	Precision	Recall	F1			TP	FN	FP	Precision	Recall	F1
	HIFI	891	212	96	0.902736	0.807797	0.852632		HIFI	810	114	102	0.888158	0.876623	0.882353
	ONT	959	144	143	0.870236	0.869447	0.869841		ONT	860	64	159	0.843965	0.930736	0.885229

### Sheet: ST8. Error patterns
Supplementary Table 8: Error patterns in different callers and technologies
	F1 scores											Recall											Precision
HCC1954	#Tool	insertion	hom_repeat	segdup	vntr	low_vaf	low_len	bnd_dup	bnd_chain	Unclassified		#Tool	insertion	hom_repeat	segdup	vntr	low_vaf	low_len	bnd_dup	bnd_chain	Unclassified		#Tool	insertion	hom_repeat	segdup	vntr	low_vaf	low_len	bnd_dup	bnd_chain	Unclassified
	ILL_svaba(v1.2.0)	0.4	0.2987	0.3243	0.0476	0.5105	0.4	0.725	0.7715	0.92		ILL_svaba(v1.2.0)	0.25	0.8313	0.375	0.2069	0.8273	0.3824	0.7838	0.8307	0.8879		ILL_svaba(v1.2.0)	1	0.1821	0.2857	0.0269	0.3692	0.4194	0.6744	0.7202	0.9545
	ILL_GRIPSS	0.1739	0.5792	0.5517	0.0879	0.7009	0.4364	0.6633	0.8029	0.9714		ILL_GRIPSS	0.1	0.9036	0.5	0.1379	0.9568	0.3529	0.8919	0.8914	0.9683		ILL_GRIPSS	0.6667	0.4261	0.6154	0.0645	0.553	0.5714	0.528	0.7304	0.9745
	ILL_manta	0.1818	0.7005	0.5806	0.3529	0.7131	0.5	0.7701	0.8273	0.9703		ILL_manta	0.1	0.9157	0.5625	0.3103	0.9388	0.3529	0.9054	0.9489	0.9662		ILL_manta	1	0.5672	0.6	0.4091	0.5749	0.8571	0.67	0.7333	0.9744
	ONT_Severusv0.1.2	0.3596	0.7931	0.4127	0.4524	0.7301	0.625	0.8571	0.8519	0.9843		ONT_Severusv0.1.2	0.8	0.8313	0.8125	0.6552	0.7734	0.8824	0.7703	0.8179	0.9915		ONT_Severusv0.1.2	0.2319	0.7582	0.2766	0.3455	0.6913	0.4839	0.9661	0.8889	0.9771
	ONT_SAVANAv1.0.3	0.6061	0.7225	0.7059	0.4776	0.7374	0.5926	0.809	0.8173	0.9458		ONT_SAVANAv1.0.3	0.5	0.8313	0.75	0.5517	0.9245	0.4706	0.973	0.8435	0.9408		ONT_SAVANAv1.0.3	0.7692	0.6389	0.6667	0.4211	0.6134	0.8	0.6923	0.7928	0.9509
	ONT_nanomonsv-0.7.0	0.3478	0.6429	0.4	0.2727	0.3663	0.5588	0.637	0.7551	0.9706		ONT_nanomonsv-0.7.0	0.8	0.5422	0.625	0.3103	0.2734	0.5588	0.5811	0.6454	0.9429		ONT_nanomonsv-0.7.0	0.2222	0.7895	0.2941	0.2432	0.5547	0.5588	0.7049	0.9099	1
	ONT_Sniffles2_2.0.7	0.0982	0.24	0.1277	0.1275	0.0559	0.427	0.5045	0.2537	0.4518		ONT_Sniffles2_2.0.7	0.7	0.1807	0.5625	0.6552	0.0288	0.5588	0.3784	0.1661	0.3319		ONT_Sniffles2_2.0.7	0.0528	0.3571	0.072	0.0706	1	0.3455	0.7568	0.5361	0.7072
	PB_Severusv0.1.2	0.5085	0.8052	0.6875	0.5294	0.751	0.7368	0.8806	0.7495	0.9753		PB_Severusv0.1.2	0.75	0.747	0.6875	0.6207	0.6942	0.8235	0.7973	0.6358	0.9619		PB_Severusv0.1.2	0.3846	0.8732	0.6875	0.4615	0.8178	0.6667	0.9833	0.9128	0.9891
	PB_SAVANAv1.0.3	0.5625	0.7792	0.5185	0.7059	0.7791	0.7667	0.8676	0.7273	0.9555		PB_SAVANAv1.0.3	0.45	0.7229	0.4375	0.8276	0.6978	0.6765	0.7973	0.6262	0.9302		PB_SAVANAv1.0.3	0.75	0.8451	0.6364	0.6154	0.8818	0.8846	0.9516	0.8673	0.9821
	PB_nanomonsv-0.7.0	0.5306	0.64	0.625	0.3913	0.4127	0.5965	0.6838	0.6552	0.9549		PB_nanomonsv-0.7.0	0.65	0.4819	0.625	0.3103	0.2806	0.5	0.5405	0.4888	0.9175		PB_nanomonsv-0.7.0	0.4483	0.9524	0.625	0.5294	0.78	0.7391	0.9302	0.9935	0.9954
	PB_Sniffles2_2.0.7	0.2364	0.2963	0.1882	0.2384	0.0143	0.6301	0.5536	0.2046	0.4295		PB_Sniffles2_2.0.7	0.65	0.1928	0.5	0.6207	0.0072	0.6765	0.4189	0.1278	0.2896		PB_Sniffles2_2.0.7	0.1444	0.64	0.1159	0.1475	1	0.5897	0.8158	0.5128	0.8303
	F1 scores											Recall											Precision
H1437	#Tool	insertion	hom_repeat	segdup	vntr	low_vaf	low_len	bnd_dup	bnd_chain	Unclassified		#Tool	insertion	hom_repeat	segdup	vntr	low_vaf	low_len	bnd_dup	bnd_chain	Unclassified		#Tool	insertion	hom_repeat	segdup	vntr	low_vaf	low_len	bnd_dup	bnd_chain	Unclassified
	ILL_svaba(v1.2.0)	0.3889	0.0162	0.1846	0.0072	0.0192	0.3947	0.4783	0.7241	0.8		ILL_svaba(v1.2.0)	0.3043	0.6154	0.5455	0.1333	0.6875	0.5357	0.7857	0.875	0.9231		ILL_svaba(v1.2.0)	0.5385	0.0082	0.1111	0.0037	0.0098	0.3125	0.3438	0.6176	0.7059
	ILL_GRIPSS	0.4138	0.2056	0.2	0.0615	0.153	0.4407	0.55	0.5397	0.9282		ILL_GRIPSS	0.2609	0.8462	0.1818	0.1333	0.875	0.4643	0.7857	0.7083	0.9327		ILL_GRIPSS	1	0.117	0.2222	0.04	0.0838	0.4194	0.4231	0.4359	0.9238
	ILL_manta	0.3333	0.3059	0.3	0.1081	0.139	0.4364	0.5641	0.6767	0.88		ILL_manta	0.2174	1	0.2727	0.1333	0.8125	0.4286	0.7857	0.9375	0.9519		ILL_manta	0.7143	0.1806	0.3333	0.0909	0.076	0.4444	0.44	0.5294	0.8182
	ONT_Severusv0.1.2	0.4578	0.6667	0.5556	0.3333	0.325	0.5952	0.8387	0.8172	0.9671		ONT_Severusv0.1.2	0.8261	0.8462	0.9091	0.8	0.8125	0.8929	0.9286	0.7917	0.9904		ONT_Severusv0.1.2	0.3167	0.55	0.4	0.2105	0.2031	0.4464	0.7647	0.8444	0.945
	ONT_SAVANAv1.0.3	0.6667	0.5946	0.8	0.5116	0.3462	0.8148	0.7857	0.8	0.8918		ONT_SAVANAv1.0.3	0.5652	0.8462	0.9091	0.7333	0.5625	0.7857	0.7857	0.8333	0.9904		ONT_SAVANAv1.0.3	0.8125	0.4583	0.7143	0.3929	0.25	0.8462	0.7857	0.7692	0.811
	ONT_nanomonsv-0.7.0	0.3529	0.5455	0.4615	0.2295	0.2	0.6197	0.4878	0.7105	0.9655		ONT_nanomonsv-0.7.0	0.7826	0.4615	0.8182	0.4667	0.3125	0.7857	0.7143	0.5625	0.9423		ONT_nanomonsv-0.7.0	0.2278	0.6667	0.3214	0.1522	0.1471	0.5116	0.3704	0.9643	0.9899
	ONT_Sniffles2_2.0.7	0.1053	0.4091	0.1538	0.1277	0	0.6567	0.8571	0.4051	0.6468		ONT_Sniffles2_2.0.7	0.7391	0.6923	0.7273	0.8	0	0.7857	0.8571	0.3333	0.625		ONT_Sniffles2_2.0.7	0.0567	0.2903	0.086	0.0694	0	0.5641	0.8571	0.5161	0.6701
	PB_Severusv0.1.2	0.3692	0.7692	0.7143	0.4167	0.375	0.6462	0.9286	0.6829	0.9615		PB_Severusv0.1.2	0.5217	0.7692	0.9091	0.6667	0.75	0.75	0.9286	0.5833	0.9615		PB_Severusv0.1.2	0.2857	0.7692	0.5882	0.303	0.25	0.5676	0.9286	0.8235	0.9615
	PB_SAVANAv1.0.3	0.4375	0.8462	0.7619	0.4091	0.6207	0.6441	0.8571	0.6835	0.9179		PB_SAVANAv1.0.3	0.3043	0.8462	0.7273	0.6	0.5625	0.6786	0.8571	0.5625	0.9135		PB_SAVANAv1.0.3	0.7778	0.8462	0.8	0.3103	0.6923	0.6129	0.8571	0.871	0.9223
	PB_nanomonsv-0.7.0	0.459	0.4545	0.6957	0.1765	0.2927	0.5574	0.7692	0.5373	0.9608		PB_nanomonsv-0.7.0	0.6087	0.3846	0.7273	0.2	0.375	0.6071	0.7143	0.375	0.9423		PB_nanomonsv-0.7.0	0.3684	0.5556	0.6667	0.1579	0.24	0.5152	0.8333	0.9474	0.98
	PB_Sniffles2_2.0.7	0.177	0.5806	0.1266	0.1593	0.1176	0.6296	0.88	0.3077	0.6294		PB_Sniffles2_2.0.7	0.4348	0.6923	0.4545	0.6	0.0625	0.6071	0.7857	0.2083	0.5962		PB_Sniffles2_2.0.7	0.1111	0.5	0.0735	0.0918	1	0.6538	1	0.5882	0.6667
	F1 scores											Recall											Precision
H2009	#Tool	insertion	hom_repeat	segdup	vntr	low_vaf	low_len	bnd_dup	bnd_chain	Unclassified		#Tool	insertion	hom_repeat	segdup	vntr	low_vaf	low_len	bnd_dup	bnd_chain	Unclassified		#Tool	insertion	hom_repeat	segdup	vntr	low_vaf	low_len	bnd_dup	bnd_chain	Unclassified
	ILL_svaba(v1.2.0)	0.0441	0.037	0.0556	0.0217	0.0277	0.288	0.3608	0.2389	0.7586		ILL_svaba(v1.2.0)	0.0225	0.4545	0.0833	0.2821	0.5417	0.1957	0.7143	0.2022	0.8627		ILL_svaba(v1.2.0)	1	0.0193	0.0417	0.0113	0.0142	0.5455	0.2414	0.2919	0.6769
	ILL_GRIPSS	0.0341	0.2229	0.0426	0.16	0.1372	0.2256	0.3197	0.1837	0.8328		ILL_GRIPSS	0.0173	0.5303	0.0278	0.3077	0.6458	0.163	0.7959	0.2022	0.8954		ILL_GRIPSS	1	0.1411	0.0909	0.1081	0.0767	0.3659	0.2	0.1682	0.7784
	ILL_manta	0.057	0.3781	0.2264	0.3099	0.1528	0.3333	0.2741	0.2171	0.7753		ILL_manta	0.0295	0.5758	0.1667	0.2821	0.7083	0.2283	0.7551	0.2659	0.902		ILL_manta	0.8947	0.2815	0.3529	0.3438	0.0856	0.6176	0.1674	0.1835	0.6798
	ONT_Severusv0.1.2	0.927	0.84	0.6168	0.5047	0.4111	0.7255	0.9072	0.8991	0.9805		ONT_Severusv0.1.2	0.9567	0.9545	0.9167	0.6923	0.7708	0.8043	0.898	0.9176	0.9869		ONT_Severusv0.1.2	0.899	0.75	0.4648	0.3971	0.2803	0.6607	0.9167	0.8813	0.9742
	ONT_SAVANAv1.0.3	0.8555	0.6484	0.6923	0.5385	0.1895	0.7125	0.7593	0.7751	0.9102		ONT_SAVANAv1.0.3	0.7539	0.8939	0.75	0.7179	0.5625	0.6196	0.8367	0.794	0.9608		ONT_SAVANAv1.0.3	0.9886	0.5086	0.6429	0.4308	0.1139	0.8382	0.6949	0.7571	0.8647
	ONT_nanomonsv-0.7.0	0.897	0.816	0.5385	0.354	0.2595	0.7653	0.74	0.8975	0.9278		ONT_nanomonsv-0.7.0	0.9809	0.7727	0.7778	0.5128	0.5	0.8152	0.7551	0.8689	0.8824		ONT_nanomonsv-0.7.0	0.8263	0.8644	0.4118	0.2703	0.1752	0.7212	0.7255	0.928	0.9783
	ONT_Sniffles2_2.0.7	0.7109	0.6211	0.2995	0.1951	0	0.7282	0.6875	0.7556	0.6426		ONT_Sniffles2_2.0.7	0.8544	0.7576	0.7778	0.8205	0	0.7717	0.6735	0.6891	0.6405		ONT_Sniffles2_2.0.7	0.6086	0.5263	0.1854	0.1107	0	0.6893	0.7021	0.8364	0.6447
	PB_Severusv0.1.2	0.9525	0.9091	0.8312	0.6154	0.5487	0.866	0.8605	0.8687	0.9733		PB_Severusv0.1.2	0.9723	0.9091	0.8889	0.6154	0.6458	0.913	0.7551	0.8052	0.9542		PB_Severusv0.1.2	0.9334	0.9091	0.7805	0.6154	0.4769	0.8235	1	0.943	0.9932
	PB_SAVANAv1.0.3	0.7023	0.8095	0.6032	0.6452	0.4872	0.7195	0.8936	0.6303	0.9587		PB_SAVANAv1.0.3	0.5459	0.7727	0.5278	0.7692	0.3958	0.6413	0.8571	0.4981	0.9869		PB_SAVANAv1.0.3	0.9844	0.85	0.7037	0.5556	0.6333	0.8194	0.9333	0.8581	0.9321
	PB_nanomonsv-0.7.0	0.9461	0.8547	0.7073	0.5128	0.4	0.8259	0.7527	0.8653	0.9306		PB_nanomonsv-0.7.0	0.9879	0.7576	0.8056	0.5128	0.4375	0.9022	0.7143	0.794	0.8758		PB_nanomonsv-0.7.0	0.9076	0.9804	0.6304	0.5128	0.3684	0.7615	0.7955	0.9507	0.9926
	PB_Sniffles2_2.0.7	0.8511	0.7727	0.4143	0.3077	0	0.7882	0.7912	0.7441	0.7279		PB_Sniffles2_2.0.7	0.8769	0.7727	0.8056	0.7692	0	0.8696	0.7347	0.6479	0.6471		PB_Sniffles2_2.0.7	0.8268	0.7727	0.2788	0.1923	0	0.7207	0.8571	0.8737	0.8319
	F1 scores											Recall											Precision
HCC1395	#Tool	insertion	hom_repeat	segdup	vntr	low_vaf	low_len	bnd_dup	bnd_chain	Unclassified		#Tool	insertion	hom_repeat	segdup	vntr	low_vaf	low_len	bnd_dup	bnd_chain	Unclassified		#Tool	insertion	hom_repeat	segdup	vntr	low_vaf	low_len	bnd_dup	bnd_chain	Unclassified
	ILL_svaba(v1.2.0)	0.2449	0.6369	0.5	0.2556	0.5413	0.6151	0.5976	0.7143	0.9045		ILL_svaba(v1.2.0)	0.1415	0.641	0.386	0.1778	0.6629	0.478	0.6203	0.7229	0.8705		ILL_svaba(v1.2.0)	0.9091	0.6329	0.7097	0.4545	0.4574	0.8624	0.5765	0.7059	0.9412
	ILL_GRIPSS	0.1957	0.6857	0.4474	0.2313	0.5484	0.5542	0.5629	0.6154	0.9188		ILL_GRIPSS	0.1085	0.6154	0.2982	0.1378	0.764	0.4047	0.5949	0.6265	0.8705		ILL_GRIPSS	1	0.7742	0.8947	0.7209	0.4277	0.879	0.5341	0.6047	0.9727
	ILL_manta	0.3016	0.5862	0.5814	0.3188	0.4528	0.6692	0.5158	0.6961	0.9314		ILL_manta	0.1792	0.6538	0.4386	0.1956	0.809	0.522	0.6203	0.759	0.9043		ILL_manta	0.95	0.5312	0.8621	0.8627	0.3144	0.9319	0.4414	0.6429	0.9602
	ONT_Severusv0.1.2	0.7338	0.8659	0.7132	0.7433	0.356	0.867	0.8903	0.7407	0.9614		ONT_Severusv0.1.2	0.9104	0.9103	0.807	0.8622	0.382	0.8886	0.8734	0.7229	0.9568		ONT_Severusv0.1.2	0.6146	0.8256	0.6389	0.6532	0.3333	0.8464	0.9079	0.7595	0.9659
	ONT_SAVANAv1.0.3	0.6159	0.7262	0.5333	0.6078	0.1495	0.7145	0.7451	0.6792	0.9316		ONT_SAVANAv1.0.3	0.4575	0.7821	0.4211	0.5511	0.1798	0.5836	0.7215	0.6506	0.9193		ONT_SAVANAv1.0.3	0.9417	0.6778	0.7273	0.6776	0.128	0.9213	0.7703	0.7105	0.9441
	ONT_nanomonsv-0.7.0	0.6518	0.7808	0.5985	0.5079	0.2932	0.7833	0.6604	0.5952	0.956		ONT_nanomonsv-0.7.0	0.8255	0.7308	0.7193	0.5022	0.3146	0.7419	0.8861	0.6024	0.9381		ONT_nanomonsv-0.7.0	0.5385	0.8382	0.5125	0.5136	0.2745	0.8295	0.5263	0.5882	0.9747
	ONT_Sniffles2_2.0.7	0.5918	0.7179	0.449	0.6173	0	0.8292	0.7792	0.4	0.7784		ONT_Sniffles2_2.0.7	0.8821	0.7179	0.7719	0.8889	0	0.783	0.7595	0.3494	0.6886		ONT_Sniffles2_2.0.7	0.4452	0.7179	0.3165	0.4728	0	0.8812	0.8	0.4677	0.8951
	PB_Severusv0.1.2	0.7505	0.8452	0.7258	0.7561	0.6367	0.8643	0.898	0.7692	0.9598		PB_Severusv0.1.2	0.8868	0.9103	0.7895	0.8267	0.9551	0.915	0.8354	0.7229	0.9625		PB_Severusv0.1.2	0.6505	0.7889	0.6716	0.6966	0.4775	0.8189	0.9706	0.8219	0.9571
	PB_SAVANAv1.0.3	0.6954	0.7639	0.5872	0.6361	0.4595	0.7145	0.8212	0.7067	0.9091		PB_SAVANAv1.0.3	0.5708	0.7051	0.5614	0.5867	0.382	0.5982	0.7848	0.6386	0.863		PB_SAVANAv1.0.3	0.8897	0.8333	0.6154	0.6947	0.5763	0.887	0.8611	0.791	0.9603
	PB_nanomonsv-0.7.0	0.6735	0.7914	0.6508	0.4828	0.4753	0.7586	0.7444	0.6577	0.9535		PB_nanomonsv-0.7.0	0.7783	0.7051	0.7193	0.4356	0.5955	0.7419	0.8481	0.5904	0.9418		PB_nanomonsv-0.7.0	0.5935	0.9016	0.5942	0.5414	0.3955	0.7761	0.6634	0.7424	0.9654
	PB_Sniffles2_2.0.7	0.6335	0.7248	0.3814	0.6467	0.0222	0.7764	0.7368	0.3766	0.7546		PB_Sniffles2_2.0.7	0.9009	0.6923	0.7193	0.9111	0.0112	0.7331	0.7089	0.3494	0.6492		PB_Sniffles2_2.0.7	0.4885	0.7606	0.2595	0.5012	1	0.8251	0.7671	0.4085	0.901
	F1 scores											Recall											Precision
HCC1937	#Tool	insertion	hom_repeat	segdup	vntr	low_vaf	low_len	bnd_dup	bnd_chain	Unclassified		#Tool	insertion	hom_repeat	segdup	vntr	low_vaf	low_len	bnd_dup	bnd_chain	Unclassified		#Tool	insertion	hom_repeat	segdup	vntr	low_vaf	low_len	bnd_dup	bnd_chain	Unclassified
	ILL_svaba(v1.2.0)	0.3704	0.0359	0.0935	0.0344	0.0322	0.5274	0.5124	0.6857	0.8554		ILL_svaba(v1.2.0)	0.2294	0.6032	0.2	0.2258	0.7273	0.4569	0.6889	0.8229	0.9103		ILL_svaba(v1.2.0)	0.9615	0.0185	0.061	0.0186	0.0165	0.6235	0.4079	0.5878	0.8068
	ILL_GRIPSS	0.1681	0.2478	0.3404	0.1116	0.1623	0.58	0.6008	0.5966	0.937		ILL_GRIPSS	0.0917	0.6667	0.32	0.1505	0.8545	0.5	0.8111	0.8114	0.953		ILL_GRIPSS	1	0.1522	0.3636	0.0886	0.0897	0.6905	0.4771	0.4718	0.9215
	ILL_manta	0.1197	0.4378	0.55	0.292	0.2636	0.6162	0.6043	0.6455	0.9127		ILL_manta	0.0642	0.6984	0.44	0.2151	0.8364	0.4914	0.7889	0.8114	0.9829		ILL_manta	0.875	0.3188	0.7333	0.4545	0.1565	0.8261	0.4897	0.5358	0.8519
	ONT_Severusv0.1.2	0.6348	0.8194	0.4691	0.5968	0.4862	0.7925	0.8715	0.7967	0.9638		ONT_Severusv0.1.2	0.8532	0.9365	0.76	0.7957	0.8	0.9052	0.8667	0.8171	0.9658		ONT_Severusv0.1.2	0.5054	0.7284	0.3393	0.4774	0.3492	0.7047	0.8764	0.7772	0.9617
	ONT_SAVANAv1.0.3	0.6316	0.5714	0.4727	0.4928	0.1994	0.7453	0.7164	0.6904	0.929		ONT_SAVANAv1.0.3	0.4954	0.8571	0.52	0.5484	0.6182	0.681	0.8	0.7771	0.9231		ONT_SAVANAv1.0.3	0.871	0.4286	0.4333	0.4474	0.1189	0.8229	0.6486	0.621	0.9351
	ONT_nanomonsv-0.7.0	0.5208	0.7119	0.4524	0.477	0.3333	0.7197	0.6321	0.7089	0.9716		ONT_nanomonsv-0.7.0	0.8624	0.6667	0.76	0.6129	0.5273	0.7414	0.7444	0.64	0.9487		ONT_nanomonsv-0.7.0	0.373	0.7636	0.322	0.3904	0.2437	0.6992	0.5492	0.7943	0.9955
	ONT_Sniffles2_2.0.7	0.3494	0.6164	0.1954	0.3095	0.0357	0.7623	0.6415	0.3358	0.7007		ONT_Sniffles2_2.0.7	0.8991	0.7143	0.68	0.8602	0.0182	0.8017	0.5667	0.2629	0.6453		ONT_Sniffles2_2.0.7	0.2168	0.5422	0.1141	0.1887	1	0.7266	0.7391	0.4646	0.7665
	PB_Severusv0.1.2	0.6981	0.8595	0.7692	0.6809	0.5649	0.7946	0.8553	0.7013	0.9696		PB_Severusv0.1.2	0.6789	0.8254	0.8	0.6882	0.6727	0.7672	0.7556	0.6171	0.953		PB_Severusv0.1.2	0.7184	0.8966	0.7407	0.6737	0.4868	0.8241	0.9855	0.812	0.9867
	PB_SAVANAv1.0.3	0.5065	0.7636	0.35	0.559	0.3457	0.7164	0.8121	0.6149	0.9412		PB_SAVANAv1.0.3	0.3578	0.6667	0.28	0.4839	0.2545	0.6207	0.7444	0.52	0.9231		PB_SAVANAv1.0.3	0.8667	0.8936	0.4667	0.6618	0.5385	0.8471	0.8933	0.7521	0.96
	PB_nanomonsv-0.7.0	0.6728	0.6981	0.6977	0.5	0.5053	0.75	0.7578	0.6566	0.9649		PB_nanomonsv-0.7.0	0.6697	0.5873	0.6	0.4409	0.4364	0.6724	0.6778	0.4971	0.9402		PB_nanomonsv-0.7.0	0.6759	0.8605	0.8333	0.5775	0.6	0.8478	0.8592	0.9667	0.991
	PB_Sniffles2_2.0.7	0.5621	0.6847	0.3008	0.4984	0	0.7686	0.6714	0.272	0.7666		PB_Sniffles2_2.0.7	0.789	0.6032	0.8	0.8495	0	0.7586	0.5222	0.1943	0.6667		PB_Sniffles2_2.0.7	0.4365	0.7917	0.1852	0.3527	0	0.7788	0.94	0.4533	0.9017

### Sheet: ST9. Variable purity
Supplementary Table 9: Benchmarking using variable tumor purity.
Purity	Technology	Caller	TP	FN	FP	Precision	Recall	F1		Technology	Tumor Coverage	Normal Coverage	Total Coverage	Coverage Ratio
20	PacBio	PB_Severus	491	612	18	0.964637	0.44515	0.609181		PacBio	12.94	51.66	64.6	0.2
20	PacBio	PB_SAVANA	235	868	119	0.663842	0.213055	0.322581			25.88	38.43	64.31	0.4
20	PacBio	PB_nanomonsv	264	840	3	0.988764	0.23913	0.38512			38.83	25.83	64.66	0.6
20	PacBio	PB_Sniffles	37	1067	73	0.336364	0.033514	0.060956			51.77	12.6	64.37	0.8
32	ONT	ONT_Severus	688	416	41	0.943759	0.623188	0.750682
32	ONT	ONT_SAVANA	366	741	12371	0.028735	0.330623	0.052875		Technology	Tumor Coverage	Normal Coverage	Total Coverage	Coverage Ratio
32	ONT	ONT_nanomonsv	408	696	22	0.948837	0.369565	0.531943		ONT	16.54	33.02	82.59	0.32
32	ONT	ONT_Sniffles2	53	1054	137	0.278947	0.047877	0.081727			33.09	33.02	82.46	0.49
25	Illumina	ILL_SvABA	351	754	65	0.84375	0.317647	0.461538			49.64	33.02	82.66	0.6
25	Illumina	ILL_GRIPSS	496	607	2628	0.158771	0.449683	0.234682			66.19	16.34	82.53	0.8
25	Illumina	ILL_manta	600	506	43	0.933126	0.542495	0.686106
										Technology	Tumor Coverage	Normal Coverage	Total Coverage	Coverage Ratio
Purity	Technology	Caller	TP	FN	FP	Precision	Recall	F1		Illumina	13.92	41.55	69.59	0.25
40	PacBio	PB_Severus	771	332	38	0.953028	0.699003	0.806485			27.84	41.55	69.39	0.4
40	PacBio	PB_SAVANA	486	616	64	0.883636	0.441016	0.588378			41.76	27.83	69.59	0.6
40	PacBio	PB_nanomonsv	445	659	13	0.971616	0.40308	0.569782			55.68	13.71	69.39	0.8
40	PacBio	PB_Sniffles	84	1026	125	0.401914	0.075676	0.127369
49	ONT	ONT_Severus	865	239	72	0.923159	0.783514	0.847624
49	ONT	ONT_SAVANA	656	452	13824	0.045304	0.592058	0.084167
49	ONT	ONT_nanomonsv	557	547	44	0.926789	0.504529	0.653372
49	ONT	ONT_Sniffles2	92	1015	222	0.292994	0.083107	0.129486
40	Illumina	ILL_SvABA	592	513	122	0.829132	0.535747	0.650907
40	Illumina	ILL_GRIPSS	833	274	3248	0.204117	0.752484	0.321126
40	Illumina	ILL_manta	886	223	93	0.905005	0.798918	0.848659
Purity	Technology	Caller	TP	FN	FP	Precision	Recall	F1
60	PacBio	PB_Severus	857	246	56	0.938664	0.776972	0.850198
60	PacBio	PB_SAVANA	685	417	69	0.908488	0.621597	0.738147
60	PacBio	PB_nanomonsv	592	511	18	0.970492	0.536718	0.691185
60	PacBio	PB_Sniffles	133	977	160	0.453925	0.11982	0.189594
60	ONT	ONT_Severus	923	180	98	0.904016	0.836809	0.869115
60	ONT	ONT_SAVANA	865	250	473	0.646487	0.775785	0.705259
60	ONT	ONT_nanomonsv	665	438	64	0.912209	0.602901	0.725983
60	ONT	ONT_Sniffles2	141	967	275	0.338942	0.127256	0.185039
60	Illumina	ILL_SvABA	794	321	203	0.796389	0.712108	0.751894
60	Illumina	ILL_GRIPSS	953	156	349	0.731951	0.859333	0.790543
60	Illumina	ILL_manata	981	133	136	0.878245	0.88061	0.879426
Purity	Technology	Caller	TP	FN	FP	Precision	Recall	F1
80	PacBio	PB_Severus	890	213	74	0.923237	0.80689	0.861151
80	PacBio	PB_SAVANA	801	301	80	0.909194	0.72686	0.807867
80	PacBio	PB_nanomonsv	675	428	27	0.961538	0.611967	0.747922
80	PacBio	PB_Sniffles	190	920	184	0.508021	0.171171	0.256065
80	ONT	ONT_Severus	959	145	126	0.883871	0.868659	0.876199
80	ONT	ONT_SAVANA	965	156	191	0.834775	0.860839	0.847606
80	ONT	ONT_nanomonsv	736	371	74	0.908642	0.66486	0.767866
80	ONT	ONT_Sniffles2	200	909	373	0.34904	0.180343	0.237812
80	Illumina	ILL_SvABA	870	242	341	0.718415	0.782374	0.749031
80	Illumina	ILL_GRIPSS	994	114	287	0.775956	0.897112	0.832147
80	Illumina	ILL_manta	1016	100	205	0.832105	0.910394	0.869491

### Sheet: ST10. Complex events
Supplementary Table 10: Summary of complex events in cell lines
			Interchromosomal				HH/TH				HT	TH
		Number of clusters	BND	Inv/Tra	Reciprocal	TIC	BFB/foldback	HH/TT	INV_DUP/DEL	Inv/Tra.	HT	TH
HCC1395	ONT	47	45	6	4	2	4	32	3	2	24	43
HCC1395	HiFi	63	51	11	8	4	8	38	4	3	28	49
H1437	ONT	15	12	0	0	0	4	26	6	0	15	17
H1437	HiFi	12	5	0	2	0	3	20	3	0	13	11
H2009	ONT	23	18	8	2	0	2	34	13	5	25	14
H2009	HiFi	15	8	9	2	2	1	20	8	5	11	7
HCC1937	ONT	29	44	6	14	9	6	41	4	3	19	27
HCC1937	HiFi	26	36	2	4	7	6	34	8		16	20
HCC1954	ONT	49	206	40	4	8	29	232	12	18	111	122
HCC1954	HiFi	45	180	25	4	6	24	191	14	16	101	110
